# Detecting measles virus in hospital air during a local outbreak

**DOI:** 10.64898/2026.09.25.26363929

**Authors:** Hannah J. Barbian, Michelle Funk, Stephanie R. Black, Mary K. Hayden, Shane Zelencik, Brian F. Borah, David Zhang, Allison H. Bartlett, Larry K. Kociolek, Ayelet Rosenthal, Nabgha Farhat, V. Eloesa McSorley, Alyse Kittner

**Affiliations:** Division of Infectious Diseases, Department of Internal Medicine, Rush University Medical Center, Chicago, Illinois, USA; Disease Control and Emergency Preparedness Bureau, Chicago Department of Public Health, Chicago, Illinois, USA; Department of Pediatrics, Section of Pediatric Infectious Diseases, Comer Children’s Hospital, University of Chicago, Chicago, Illinois, USA; Division of Pediatric Infectious Diseases, Ann & Robert H. Lurie Children’s Hospital of Chicago; Department of Pediatrics, Northwestern University Feinberg School of Medicine, Chicago, Illinois, USA

## Abstract

In 2024, Chicago experienced a measles virus outbreak. Air samples collected as part of routine respiratory virus surveillance from three hospitals that received measles patients were retrospectively analyzed. Measles virus was detected in air samples from one emergency department across five weeks when measles patients were present and another when no known cases were present. Two of three viral sequences derived from air samples were identical to measles outbreak patients. The source of one diverging sequence could not be identified and may represent a case not identified by traditional surveillance methods. Air sampling may supplement measles investigation, surveillance and response.
