## Supplemental Table 1 for "Detecting measles virus in hospital air during a local outbreak"

### Sheet: need_qPCR
Facility	Cartridge_ID	Cartridge_Installation_Date	Membrane1_Ct1	Membrane1_Ct2	Membrane2_Ct1	Membrane2_Ct2	Mean_Ct	Measles_qPCRresult	Membrane1_MeVA	Membrane2_MeVA	N450_non-nested	N450_nested_attempt1	N450_nested_attempt2
ED1	11100	2024-01-25	>40	>40	ND	ND	>40	Negative	ND	ND	ND	ND	ND
ED1	11101	2024-01-30	>40	>40	ND	ND	>40	Negative	ND	ND	ND	ND	ND
ED1	11102	2024-02-05	>40	>40	ND	ND	>40	Negative	ND	ND	ND	ND	ND
ED1	11103	2024-02-12	>40	37.9484	>40	>40	37.9484	Negative	>40	>40	Negative	Negative	Negative
ED1	11104	2024-02-19	>40	>40	ND	ND	>40	Negative	ND	ND	ND	ND	ND
ED1	11105	2024-02-27	>40	>40	ND	ND	>40	Negative	ND	ND	ND	ND	ND
ED1	11106	2024-03-04	>40	>40	ND	ND	>40	Negative	ND	ND	ND	ND	ND
ED1	11107	2024-03-12	>40	>40	ND	ND	>40	Negative	ND	ND	ND	ND	ND
ED1	11108	2024-03-18	>40	37.7202	>40	>40	37.7202	Negative	>40	>40	Negative	Positive	Negative
ED1	11109	2024-03-20	32.4294	32.5652	30.9144	31.5015	31.8526	Positive	>40	>40	Positive	Positive	Positive
ED1	11110	2024-03-25	32.2483	33.6613	31.6085	31.8389	32.3393	Positive	>40	>40	Negative	Negative	Positive
ED1	11111	2024-04-01	35.0111	33.6872	34.1444	34.3694	34.303	Positive	>40	>40	Negative	Negative	Negative
ED1	11112	2024-04-08	34.1139	35.1758	34.3818	35.3266	34.7495	Positive	>40	>40	Negative	Negative	Negative
ED1	11113	2024-04-15	35.9779	36.1706	35.2747	34.3319	35.4388	Positive	>40	>40	Negative	Negative	Negative
ED1	11114	2024-04-23	>40	>40	ND	ND	>40	Negative	ND	ND	ND	ND	ND
ED1	11115	2024-04-30	37.0873	37.4386	36.1582	36.7267	36.8527	Negative	>40	>40	Negative	Negative	Negative
ED1	11116	2024-05-06	>40	>40	ND	ND	>40	Negative	ND	ND	ND	ND	ND
ED1	11117	2024-05-13	>40	38	>40	>40	38	Negative	>40	>40	Negative	Negative	Negative
ED1	11118	2024-05-21	37.811	35.9193	>40	>40	36.8651	Negative	>40	>40	Negative	Negative	Negative
ED2	13101	2024-01-22	>40	>40	ND	ND	>40	Negative	ND	ND	ND	ND	ND
ED2	13102	2024-01-29	>40	>40	ND	ND	>40	Negative	ND	ND	ND	ND	ND
ED2	13103	2024-02-05	>40	>40	ND	ND	>40	Negative	ND	ND	ND	ND	ND
ED2	13104	2024-02-12	>40	>40	ND	ND	>40	Negative	ND	ND	ND	ND	ND
ED2	13105	2024-02-19	>40	>40	ND	ND	>40	Negative	ND	ND	ND	ND	ND
ED2	13106	2024-02-26	>40	>40	ND	ND	>40	Negative	ND	ND	ND	ND	ND
ED2	13107	2024-03-04	>40	>40	ND	ND	>40	Negative	ND	ND	ND	ND	ND
ED2	13108	2024-03-11	>40	>40	ND	ND	>40	Negative	ND	ND	ND	ND	ND
ED2	13109	2024-03-18	>40	>40	ND	ND	>40	Negative	ND	ND	ND	ND	ND
ED2	13110	2024-03-25	>40	>40	ND	ND	>40	Negative	ND	ND	ND	ND	ND
ED2	13111	2024-04-01	>40	>40	ND	ND	>40	Negative	ND	ND	ND	ND	ND
ED2	13112	2024-04-08	>40	>40	ND	ND	>40	Negative	ND	ND	ND	ND	ND
ED2	13113	2024-04-15	>40	>40	ND	ND	>40	Negative	ND	ND	ND	ND	ND
ED2	13114	2024-04-22	34.9946	35.9539	35.0204	34.1351	35.026	Positive	>40	>40	Negative	Negative	Negative
ED2	13115	2024-04-29	>40	>40	ND	ND	>40	Negative	ND	ND	ND	ND	ND
ED2	13116	2024-05-06	>40	>40	ND	ND	>40	Negative	ND	ND	ND	ND	ND
ED2	13117	2024-05-13	>40	>40	ND	ND	>40	Negative	ND	ND	ND	ND	ND
ED2	13118	2024-05-20	>40	>40	ND	ND	>40	Negative	ND	ND	ND	ND	ND
ED3-A	19064	2024-01-25	>40	>40	ND	ND	>40	Negative	ND	ND	ND	ND	ND
ED3-A	19065	2024-02-01	>40	>40	ND	ND	>40	Negative	ND	ND	ND	ND	ND
ED3-A	19066	2024-02-08	>40	>40	ND	ND	>40	Negative	ND	ND	ND	ND	ND
ED3-A	19067	2024-02-15	>40	>40	ND	ND	>40	Negative	ND	ND	ND	ND	ND
ED3-A	19068	2024-02-22	>40	>40	ND	ND	>40	Negative	ND	ND	ND	ND	ND
ED3-A	19069	2024-02-29	>40	>40	ND	ND	>40	Negative	ND	ND	ND	ND	ND
ED3-A	19070	2024-03-07	>40	>40	ND	ND	>40	Negative	ND	ND	ND	ND	ND
ED3-A	19071	2024-03-14	>40	>40	ND	ND	>40	Negative	ND	ND	ND	ND	ND
ED3-A	19072	2024-03-21	>40	>40	ND	ND	>40	Negative	ND	ND	Negative	ND	ND
ED3-A	19073	2024-03-28	>40	>40	ND	ND	>40	Negative	ND	ND	ND	ND	ND
ED3-A	19074	2024-04-04	>40	>40	ND	ND	>40	Negative	ND	ND	ND	ND	ND
ED3-A	19075	2024-04-11	>40	>40	ND	ND	>40	Negative	ND	ND	ND	ND	ND
ED3-A	19076	2024-04-18	>40	>40	ND	ND	>40	Negative	ND	ND	ND	ND	ND
ED3-A	19077	2024-04-25	>40	>40	ND	ND	>40	Negative	ND	ND	ND	ND	ND
ED3-A	19078	2024-05-02	>40	>40	ND	ND	>40	Negative	ND	ND	ND	ND	ND
ED3-A	19079	2024-05-09	>40	>40	ND	ND	>40	Negative	ND	ND	ND	ND	ND
ED3-A	19080	2024-05-16	>40	>40	ND	ND	>40	Negative	ND	ND	ND	ND	ND
ED3-A	19081	2024-05-23	>40	>40	ND	ND	>40	Negative	ND	ND	ND	ND	ND
ED3-B	20064	2024-01-25	>40	>40	ND	ND	>40	Negative	ND	ND	ND	ND	ND
ED3-B	20065	2024-02-01	>40	>40	ND	ND	>40	Negative	ND	ND	ND	ND	ND
ED3-B	20066	2024-02-08	>40	>40	ND	ND	>40	Negative	ND	ND	ND	ND	ND
ED3-B	20067	2024-02-15	>40	>40	ND	ND	>40	Negative	ND	ND	ND	ND	ND
ED3-B	20068	2024-02-22	>40	>40	ND	ND	>40	Negative	ND	ND	ND	ND	ND
ED3-B	20069	2024-02-29	>40	>40	ND	ND	>40	Negative	ND	ND	ND	ND	ND
ED3-B	20070	2024-03-07	38	ND	ND	ND	38	Negative	ND	N/A	Negative	ND	ND
ED3-B	20071	2024-03-14	>40	>40	ND	ND	>40	Negative	ND	ND	ND	ND	ND
ED3-B	20072	2024-03-21	>40	>40	ND	ND	>40	Negative	ND	ND	Negative	ND	ND
ED3-B	20073	2024-03-28	>40	>40	ND	ND	>40	Negative	ND	ND	ND	ND	ND
ED3-B	20074	2024-04-04	>40	>40	ND	ND	>40	Negative	ND	ND	ND	ND	ND
ED3-B	20075	2024-04-11	>40	37.318	ND	ND	37.318	Negative	ND	N/A	ND	ND	ND
ED3-B	20076	2024-04-18	>40	>40	ND	ND	>40	Negative	ND	ND	ND	ND	ND
ED3-B	20077	2024-04-25	37.7118	>40	>40	>40	37.7118	Negative	>40	>40	Negative	Negative	Negative
ED3-B	20078	2024-05-02	>40	>40	ND	ND	>40	Negative	ND	ND	ND	ND	ND
ED3-B	20079	2024-05-09	>40	>40	ND	ND	>40	Negative	ND	ND	ND	ND	ND
ED3-B	20080	2024-05-16	>40	>40	ND	ND	>40	Negative	ND	ND	ND	ND	ND
ED3-B	20081	2024-05-23	>40	>40	ND	ND	>40	Negative	ND	ND	ND	ND	ND

### Sheet: Sheet2
CDPH Cartridge ID	Repeat_qPCR_MeanCt
11100	ND	11100-2
11101	ND	11101-2
11102	ND	11102-2
11103	40	11103-2
11104	ND	11104-2
11105	ND	11105-2
11106	ND	11106-2
11107	ND	11107-2
11108	40	11108-2
11109	31.2079	11109-2
11110	31.7237	11110-2
11111	34.2569	11111-2
11112	34.8542	11112-2
11113	34.8033	11113-2
11114	ND	11114-2
11115	36.4424	11115-2
11116	ND	11116-2
11117	40	11117-2
11118	40	11118-2
13101	ND	13101-2
13102	ND	13102-2
13103	ND	13103-2
13104	ND	13104-2
13105	ND	13105-2
13106	ND	13106-2
13107	ND	13107-2
13108	ND	13108-2
13109	ND	13109-2
13110	ND	13110-2
13111	ND	13111-2
13112	ND	13112-2
13113	ND	13113-2
13114	34.5778	13114-2
13115	ND	13115-2
13116	ND	13116-2
13117	ND	13117-2
13118	ND	13118-2
19064	ND	19064-2
19065	ND	19065-2
19066	ND	19066-2
19067	ND	19067-2
19068	ND	19068-2
19069	ND	19069-2
19070	ND	19070-2
19071	ND	19071-2
19072	ND	19072-2
19073	ND	19073-2
19074	ND	19074-2
19075	ND	19075-2
19076	ND	19076-2
19077	ND	19077-2
19078	ND	19078-2
19079	ND	19079-2
19080	ND	19080-2
19081	ND	19081-2
20064	ND	20064-2
20065	ND	20065-2
20066	ND	20066-2
20067	ND	20067-2
20068	ND	20068-2
20069	ND	20069-2
20070	ND	20070-2
20071	ND	20071-2
20072	ND	20072-2
20073	ND	20073-2
20074	ND	20074-2
20075	ND	20075-2
20076	ND	20076-2
20077	40	20077-2
20078	ND	20078-2
20079	ND	20079-2
20080	ND	20080-2
20081	ND	20081-2

### Sheet: Sheet1
CDPH Cartridge ID	MeanCt_membrane1	MeanCt_membrane2	N450	N450_nested
11109	32.4973	31.2079	Positive	Positive
11110	32.9548	31.7237	Negative	Negative
11111	34.3492	34.2569	Negative	Negative
11112	34.6448	34.8542	Negative	Positive
13114	35.4743	34.5778	Negative	Negative
11113	36.0742	34.8033	Negative	Negative
11118	36.8651	Undetermined	Negative	Negative
11115	37.263	36.4424	Negative	Negative
C77	37.7118	Undetermined	Negative	Negative
11108	37.7202	Undetermined	Negative	Positive
11103	37.9484	Undetermined	Negative	Negative
11117	38	Undetermined	Negative	Negative

### Sheet: All_samples
Facility Name	Rush Cartridge ID	CDPH Cartridge ID	Cartridge Installation Date	Cartridge Day 4 Date	Cartridge Sampling End Date	tested
Comer Children's Hospital	11100	11100	2024-01-25	2024-01-28	2024-02-01
Comer Children's Hospital	11101	11101	2024-01-30	2024-02-02	2024-02-06
Comer Children's Hospital	11102	11102	2024-02-05	2024-02-08	2024-02-12
Comer Children's Hospital	11103	11103	2024-02-12	2024-02-15	2024-02-19
Comer Children's Hospital	11104	11104	2024-02-19	2024-02-22	2024-02-26
Comer Children's Hospital	11105	11105	2024-02-27	2024-03-01	2024-03-05
Comer Children's Hospital	11106	11106	2024-03-04	2024-03-07	2024-03-11
Comer Children's Hospital	11107	11107	2024-03-12	2024-03-15	2024-03-19
Comer Children's Hospital	11108	11108	2024-03-18	2024-03-21	2024-03-25
Comer Children's Hospital	11109	11109	2024-03-20	2024-03-23	2024-03-27
Comer Children's Hospital	11110	11110	2024-03-25	2024-03-28	2024-04-01
Comer Children's Hospital	11111	11111	2024-04-01	2024-04-04	2024-04-08
Comer Children's Hospital	11112	11112	2024-04-08	2024-04-11	2024-04-15
Comer Children's Hospital	11113	11113	2024-04-15	2024-04-18	2024-04-22
Comer Children's Hospital	11114	11114	2024-04-23	2024-04-26	2024-04-30
Comer Children's Hospital	11115	11115	2024-04-30	2024-05-03	2024-05-07
Comer Children's Hospital	11116	11116	2024-05-06	2024-05-09	2024-05-13
Comer Children's Hospital	11117	11117	2024-05-13	2024-05-16	2024-05-20
Comer Children's Hospital	11118	11118	2024-05-21	2024-05-24	2024-05-28
Lurie Children's Hospital	13101	13101	2024-01-22	2024-01-25	2024-01-29
Lurie Children's Hospital	13102	13102	2024-01-29	2024-02-01	2024-02-05
Lurie Children's Hospital	13103	13103	2024-02-05	2024-02-08	2024-02-12
Lurie Children's Hospital	13104	13104	2024-02-12	2024-02-15	2024-02-19
Lurie Children's Hospital	13105	13105	2024-02-19	2024-02-22	2024-02-26
Lurie Children's Hospital	13106	13106	2024-02-26	2024-02-29	2024-03-04
Lurie Children's Hospital	13107	13107	2024-03-04	2024-03-07	2024-03-11
Lurie Children's Hospital	13108	13108	2024-03-11	2024-03-14	2024-03-18
Lurie Children's Hospital	13109	13109	2024-03-18	2024-03-21	2024-03-25
Lurie Children's Hospital	13110	13110	2024-03-25	2024-03-28	2024-04-01
Lurie Children's Hospital	13111	13111	2024-04-01	2024-04-04	2024-04-08
Lurie Children's Hospital	13112	13112	2024-04-08	2024-04-11	2024-04-15
Lurie Children's Hospital	13113	13113	2024-04-15	2024-04-18	2024-04-22
Lurie Children's Hospital	13114	13114	2024-04-22	2024-04-25	2024-04-29
Lurie Children's Hospital	13115	13115	2024-04-29	2024-05-02	2024-05-06
Lurie Children's Hospital	13116	13116	2024-05-06	2024-05-09	2024-05-13
Lurie Children's Hospital	13117	13117	2024-05-13	2024-05-16	2024-05-20
Lurie Children's Hospital	13118	13118	2024-05-20	2024-05-23	2024-05-27
Rush - C	C64	20064	2024-01-25	2024-01-28	2024-02-01
Rush - C	C65	20065	2024-02-01	2024-02-04	2024-02-08
Rush - C	C66	20066	2024-02-08	2024-02-11	2024-02-15
Rush - C	C67	20067	2024-02-15	2024-02-18	2024-02-22
Rush - C	C68	20068	2024-02-22	2024-02-25	2024-02-29
Rush - C	C69	20069	2024-02-29	2024-03-03	2024-03-07	already tested	different probe conc
Rush - C	C70	20070	2024-03-07	2024-03-10	2024-03-14	already tested	different probe conc
Rush - C	C71	20071	2024-03-14	2024-03-17	2024-03-21	already tested	different probe conc
Rush - C	C72	20072	2024-03-21	2024-03-24	2024-03-28	already tested	different probe conc
Rush - C	C73	20073	2024-03-28	2024-03-31	2024-04-04	already tested	RIPHL-AS-MEASLES_004_04042024.eds	Undetermined	Undetermined
Rush - C	C74	20074	2024-04-04	2024-04-07	2024-04-11	already tested	RIPHL-AS-MEASLES_005_04112024.eds
Rush - C	C75	20075	2024-04-11	2024-04-14	2024-04-18	already tested	RIPHL-AS-MEASLES_006_04182024.eds	Undetermined	37.318
Rush - C	C76	20076	2024-04-18	2024-04-21	2024-04-25
Rush - C	C77	20077	2024-04-25	2024-04-28	2024-05-02
Rush - C	C78	20078	2024-05-02	2024-05-05	2024-05-09
Rush - C	C79	20079	2024-05-09	2024-05-12	2024-05-16
Rush - C	C80	20080	2024-05-16	2024-05-19	2024-05-23
Rush - C	C81	20081	2024-05-23	2024-05-26	2024-05-30
Rush - B	B64	19064	2024-01-25	2024-01-28	2024-02-01
Rush - B	B65	19065	2024-02-01	2024-02-04	2024-02-08
Rush - B	B66	19066	2024-02-08	2024-02-11	2024-02-15
Rush - B	B67	19067	2024-02-15	2024-02-18	2024-02-22
Rush - B	B68	19068	2024-02-22	2024-02-25	2024-02-29
Rush - B	B69	19069	2024-02-29	2024-03-03	2024-03-07	already tested	different probe conc
Rush - B	B70	19070	2024-03-07	2024-03-10	2024-03-14	already tested	different probe conc
Rush - B	B71	19071	2024-03-14	2024-03-17	2024-03-21	already tested	different probe conc
Rush - B	B72	19072	2024-03-21	2024-03-24	2024-03-28	already tested	different probe conc
Rush - B	B73	19073	2024-03-28	2024-03-31	2024-04-04	already tested	RIPHL-AS-MEASLES_004_04042024.eds	Undetermined	Undetermined
Rush - B	B74	19074	2024-04-04	2024-04-07	2024-04-11	already tested	RIPHL-AS-MEASLES_005_04112024.eds
Rush - B	B75	19075	2024-04-11	2024-04-14	2024-04-18	already tested	RIPHL-AS-MEASLES_006_04182024.eds	Undetermined	Undetermined
Rush - B	B76	19076	2024-04-18	2024-04-21	2024-04-25
Rush - B	B77	19077	2024-04-25	2024-04-28	2024-05-02
Rush - B	B78	19078	2024-05-02	2024-05-05	2024-05-09
Rush - B	B79	19079	2024-05-09	2024-05-12	2024-05-16
Rush - B	B80	19080	2024-05-16	2024-05-19	2024-05-23
Rush - B	B81	19081	2024-05-23	2024-05-26	2024-05-30
